# “If we have water, we have money”: A qualitative investigation of the role of water in women’s economic engagement in Guatemala, Honduras, Kenya, and Zimbabwe

**DOI:** 10.1101/2025.04.30.25326747

**Authors:** Emily Ogutu, Sheela S. Sinharoy, Madeleine Patrick, Thea Mink, Alicia Macler, Loice Mbogo, Olivia Bendit, Ingrid Lustig, Jazmina Nohemí Irías, Sandra Antonio, Gladys Ramos, Alma Juarez, Carlos Daniel Sic, Erick Calderón, Héctor Salvador Peña Ramírez, Jorge Lemus, Everlyne Atandi, Peter Mwangi, Paul Ruto, Rohin Otieno Onyango, Gilbert Mushangari, Jammaine Jimu, Morris Chidavaenzi, Makaita Maworera, Nobuhle Dungeni Mlotshwa, Sithandekile Maphosa, Munyaradzi Damson, Bethany A. Caruso

## Abstract

**Background:** Water is essential for life and development, and access to sufficient, safe, acceptable, physically accessible, and affordable water is a basic human right. Access to water can contribute to poverty reduction, as it can enhance agriculture and livestock production and enable engagement in other water-related economic activities. Globally, 2.2 billion people lack access to safe drinking water. Women are disproportionately affected by water scarcity, as they bear the greatest burden of water related challenges, particularly in low- and middle-income countries. Water collection can deplete women’s time and energy and jeopardize their health and wellbeing, limiting their ability to participate in economic activities. Therefore, we aimed to assess the role of water on women’s economic engagement in Guatemala, Honduras, Kenya, and Zimbabwe.

**Method:** We conducted 72 focus group discussions with women (n=38; participants=298) and men (n=34; participants=202), and 56 key informant interviews (women=33; men=23) from June to October 2023 in 25 rural communities. Qualitative tools included questions about barriers, facilitators and community perceptions of women’s economic engagement, and women’s water collection experiences. We used a modified grounded theory approach for data analysis, developed deductive and inductive codes, and used MAXQDA2020 to code and organize data.

**Results:** Women’s time was compromised by limited access to sufficient quantities of water, limiting their engagement in economic opportunities. Limited water reduced livelihood activities agriculture and livestock production that women engaged in, and constrained women’s economic resources for example payment for water or for costs associated with water access, needed for income-generating activities. Health and wellbeing, specifically, physical health issues like fatigue, exhaustion, physical injuries, and pain, from water collection work, left women depleted of energy needed for economic engagement activities. Gender norms shaped roles and responsibilities for men and women and ascribed water collection as the primary responsibility of women in all four countries. Environmental factors such as drought and seasonality diminished sufficient access to water, further reducing women’s time and energy, and negatively impacted livestock and agricultural productivity due to diminished pasture and reduced water supply.

**Conclusion:** Water is a prerequisite to economic engagement, especially in hard-to-reach low-resource settings. Access to water can enable livelihood opportunities, allow women to save or reallocate time, enable various economic resource options, and improve health and wellbeing, which can then facilitate women’s economic engagement. Insufficient access to water can demand arduous water collection tasks, which can impact health by causing energy depletion, increasing risk of injury, and causing mental strain. These negative health impacts, coupled with time and opportunity costs, can constrain women’s abilities to engage in other facets of life, including economic engagement which could provide well-being benefits to women and their families. Further research is needed to understand how health and wellbeing can influence economic engagement, as many studies focus on health outcomes rather than the reverse.
