## Supplementary material for "“If we have water, we have money”: A qualitative investigation of the role of water in women’s economic engagement in Guatemala, Honduras, Kenya, and Zimbabwe": Codebook; Tools: S1 Codebook.xlsx

### Sheet: MasterCodeBook
“If we have water, we have money”: A qualitative investigation of the role of water in women’s economic engagement in Guatemala, Honduras, Kenya, and Zimbabwe Emily Ogutu, Sheela S. Sinharoy, Madeleine Patrick, Thea Mink, Alicia Macler, Loice Mbogo, Olivia Bendit, Ingrid Lustig, Jazmina Nohemí Irías, Sandra Antonio, Gladys Ramos, Alma Juarez, Carlos Daniel Sic, Erick Calderón, Héctor Salvador Peñ…
Code	Code definition
Water-Accesibility	Mentions of access to, or lack of access to water due to land ownership/politics, rules around how often people can collect water, exclude mentions of insufficient supply.
Water- Cost	Mentions of if water is paid for and how much it costs. Include mentions of water being costly or requiring sacrifice of other goods to buy
Water- Climate	Mention of droughts, flooding, heat, seasonality, and how they affect water availability and water journey
Water- Domestic animals	Mentions of how domestic animals hinder or facilitate water collection activities. Include mentions of contamination of water by animals
Water-Distance	Mentions of how far or close the water source is.
Water-Dependence	Mentions of women carrying children to the water source
Water-Food production and Agriculture	Mentions of how water affects access to food and production trough agriculture. Example women mentioning that lack of water hinder them from practicing gardening
Water- Cooking/food preparation	Mentions of how availability/lack of water influence food preparation for the family. Example women mentioning not able to cook food because there is no water
Water-Hygiene	Mentions of ability to or lack of the ability to do hygiene related activities like bathing, laundry, cleaning utensils
Water- Injury	Mentions of injuries encountered during water collection. For example, falling down when carrying water
Water-Market	Mentions of how water collection hinders/ enhances activities around acessing the market. Example, women skipping/ scheduling water collection in order to go to the market or vice versa.
Water-Maintanance of water facility	Mentions of breakages, non operational water facilities, cleaning of facilities and other maintance related issues for the water infrastructure
Water- Opportunity cost	Mentions of prioritization of water over other activities. Example, inability to engage in other activities because of water collection
Water- Physical and mental burden	Mentions of how water collection affect women/men/children phsically. Example, mention of exhaustion, stress as a result of water collection activity, heavy
Water- Quality	Mentions of the color, odor, contamination, salinity of water
Water- Safety	Mentions of safety issues during water collection. For example bunditry, rape cases on the way/ from water collection
Water- Supply / Availability	Mentions of quantity of water. Should include mention of insifficient water or unavailability of water. Use this code if water storage is mentioned including storage containers or lack of storage containers
Water- Time	Mentions of specific time spent for water collection. Include not being able to do certain work because of water collection
Water-Terrain	Mentions of conditions of paths, roads to the water source.
Water-Unpaid work and burden	Mentions of the actual water collection process and other activities that take place during the water collection for example digging the hole, water treatment e.t.c. Also include activities and work that women are engaged in alongside water collection activities
Water- Wild animals	Mentions of wild animals and how they hinder people/women from water collection. Include copying mechanisms employed by women
EEd: Labor Market	Mention of access to/ lack of acccess to employment. Include both formal and informal employment, sporadic, seasonal e.t.c.
EEd: GESI Laws and Policies	Mentions of policies, rules or laws that govern or hinder engagement in economic activities. This can include high levies or products/produce, tax, business permits and licenses. Include mentions of resources available from government to advance gender equality. Should include mention of any statutory or non statutory measures that seek to prevent, manage and mitigate situations that harm people'…
EEdi: Access to Assets, Property, Financial services	Mentions of access to, control over and ownership of productive assets, property, financial services, and other resources, products and services. Should include both privately owned and indiviaually owned property/ assets. Include the ability of individuals to obtain credit, loans from bank, savings group or sale of products. Example: Women owning chickens, goats, houses, equipment, capital, land…
EEdi: Access to markets/ infrastrucutre	Mentions of presence or absence or proximity of roads, pedestrian bridges, market places, electricity and other physical infrastructure and how they influence involvement in economic activities. Also include selling from homes and lack of markets
EEdi: Collective Action, Leadership	Mention of women organizing with other women to enahnce economic engagement and their rights e.g., involvement of women (poorest) in activism groups, civil society groups, women's movement groups with inclusive organizational structures, leadership roles, and any other ways that enable women to drive change. Example: Women leaders in water committees. Exclude mentions of ISALs
EEdi: Financial decision making	Possession/ lack of decision making powers (actual) free from coercion at the individual, family, community and societal levels on economic decisions e.g., starting income generating activities, savings, taking loans, and utilization of household income. Also include mentions of individuals with specific purchasing powers in the household.
EEdi: Education and Training	Mentions of attainment/lack of formal education, training, desire for additional training, knowledge of where and how to get finances for economic activities, record keeping, or mention of being involved in economic activity (s) currently/ previously. Include mentions of barriers to attainment of education and how it influences involvement in economic activities. Should include language barrier d…
EEdi: Gender norms	Mentions of rules, values, contextually specific social traditions about what behaviors, preferences and knowledge are appropriated for men and women. Include gender roles which may enhance inequalities between men and women. ALso include perceptions. Example: Women not allowed to participate in certain activities
EEdi: Groups	Groups formed in the communities by non profits, women, men or both that aims at collectively collecting money. Should include formal savings groups and merry go rounds
EEdi: Paid work	Mentions of formal, semi formal or casual jobs that women engage in to earn a wage or salary, and how these jobs influence women engagement in ecconomic activities. Should include business ownership, a lack of and access to employment opportunities.
EEdi: Unpaid care and work	Mentions of provision of services within the household, other households or community without monetary compensations. Include direct care of persons- childcare, care for the elderly, indirect care e.g., cooking, washing dishes, fetching firewood, and any othr household task that do not fetch money
EEdi: Skills	Mentions of possession of skills, expertise to complete tasks related to economic activities. Example: Pottery, yarn making, farming, or gardening. Examples for training include community meetings, saving groups etc. Also include mentions of lack of skills to perform specific activity
EEi: Buyers	Mentions of availability or lack of people to buy products, produce, or services
EEi: Climate	Mention of droughts, flooding, heat and how they influence engagement in economic activities
EEi: Diversity of goods and services	Different goods and services sold/traded on. Include lack of diversity/accessibility to products. For example, individuals mention sale of similar products
EEi: Inflation	Mentions of increase/reduction in prices of goods and serivices and how it influences engagement in economic activities. Example: Increase in gas price therefore vehicles/ motorbikes not able to transport goods to specific areas
EEi: Liability, Risk, Failure	Mention of selling goods on credit and how it influences engagement economic activities. Include having to offer food and feeling of being liable to do so. Example women mentioning failure in business because of people's inability to pay
EEi: Relationships	Mentions of both positive and negative relationships and how they influence women's engagement in economic activities. Example mentions of abandonment, prostitution, sexul advances, weakened family ties e.t.c.
EEi: Support	Support that women get in relation to engagement in economic activities. Should include both monetary and non monetary support. Should include support from NGOs, government e.t.c. Also include lack of support e.g. mention of jelousy
EEi: Time	Mentions of how time hinder or facilitate engagement in economic activities
EEi: Water	Mentions of how water influences women involvement in economic activities. This code must include how water source links to engagement in economic activities. Example water needed for clay if doing pottery. Exclude mentions of water for gardening or irrigation
Demo: Male	Mention of men, boys
Demo: Female	Mention of women, girls
Demo: Children	Mention of children
Demo: Life stage	Mentions of life state or age. For example: marital status, husband migration, polygamy
Biased question and response	Use this code for all the leading questions and biased responses
Exemplary quote	Include great quotes
General Health	Mentions of physical and mental health e.g., diarrhoea, water borne diseases, anxiety, sexual and reproductive health
Money Allocation	Mentions of how household money is spent
Responsibility	Mentions of specific roles for example whose job it is to collect water, what is involved in terms of planning, filtration of water, treatment of water
WASH	Mention of anything WASH related activities e.g., building toilets

### Sheet: Instructions
Abbreviation	Code name	Instructions
EEd	Economic Empowerment- Deductive	These are codes tht come from the framework
Eei	Economic Empowerment- Inductive	These are codes coming from the data.
Eedi	Economi Empowerment Deductive_Inductive	These are overlapping codeswhich come from data and are also found in the framework
Demo	Demographics
WASH	Water, Sanitation and Hygiene
	Hunt, A., & Samman, E. (2016). Women’s economic empowerment. Navigating enablers and constraints, Overseas Development Institute.
	https://cdn.odi.org/media/documents/10683.pdf
